# Improved NAAT assay for the diagnosis of onchocerciasis and its use for detection of circulating cell free DNA

**DOI:** 10.1101/2023.09.13.23295358

**Authors:** Sasisekhar Bennuru, Frimpong Kodua, Eric Dahlstrom, Thomas B Nutman

## Abstract

Mass drug administration (MDA) programs aimed at control and elimination of onchocerciasis relies on annual or semi-annual distribution of Ivermectin (IVM) that target the microfialarial (mf) stage of the parasite *Onchocerca volvulus*. The co-endemicity of onchocerciasis with other filarial species often leads to interruptions in the control programs. A much-needed tool for the elimination efforts are sensitive diagnostic assays that can help differentiate from other co-endemic filarial infections or xenomonitoring approaches. qPCR assays targeting highly repeated elements in the genomes have allowed for increased sensitivity of detection that are pathogen-specific. Utilizing NGS data, qPCR assays were designed to target 15 highly repeated targets from *O. volvulus* and 11 from *O. ochengi*. The two most sensitive and specific repeats Ov15R and Ov16R from *O. volvulus* and OoR1 and OoR5 from *O. ochengi*, were selected for further testing.

The analytical sensitivity of both Ov15R and Ov16R were similar with limits of detection (LOD) at 1 fg of *O. volvulus* genomic DNA (gDNA), and 100% specificity and ∼32-fold sensitive than O-150 qPCR. Similarly, OoR1 and OoR5 had LOD of 100 fg of *O. ochengi* gDNA. Using DNA obtained previously from skin snips, Ov16R identified 17 additional samples as positive for infections when compared to O-150.

Further, to eliminate the need for time-dependent sample acquisition, we evaluated the efficiency of plasma-derived circulating cell-free DNA (ccfDNA) to detect *O. volvulus* infections and as a potential modality for testing cure of infection. Plasma-derived ccfDNA failed to amplify Ov16R. In contrast using a small set of urine-derived ccfDNA samples from Ov-infected individuals had varying levels of detectability as early as 12-24 hours post-treatment. To enable processing of larger volumes of urine for better sensitivity, a modified chitosan-based filter technique was developed as proof-of-concept that efficiently captured gDNA from 1-15ml of urine.

Interestingly, Ov15R, Ov16R and O-150 map to the same contigs of *O. volvulus* genome. This prompted the redesign of O-150 qPCR that resulted in O-150-New qPCR assay that performs on par with Ov15R/Ov16R, thus offering more sensitive and specific diagnosis of *O. volvulus* that can easily be configured to field-friendly formats such as LAMP or RPA.
