## Supplementary material for "Improved NAAT assay for the diagnosis of onchocerciasis and its use for detection of circulating cell free DNA": Primers and probes

### Sheet: Sheet1
ONCHOCERCA VOLVULUS					ONCHOCERCA OCHENGI
Contig	Name	Primers/Probe	Sequence		Contig	Contig	Primers/Probe
CL1Contig4982	Ov4982R	Forward	GAT GGC TGG TCC TGG TTT		CL1Contig57 - Set 2	OoR1	Forward	CGC TAA TCA CGT GGC TGA T
		Probe	TCA GGG ACG TAT ATT TCG TCA ATC TGA GT				Probe	CGA GAT CAC TGC ATG CTA AGT CAC GT
		Reverse	GGT GAC CAA TAA CCT TCA AAG TC				Reverse	TCA CAT GAT CAG CAC CAT TCA
CL1Contig5396	Ov5396R	Forward 1	CCC AAA TCC ATC AAA CCA AAT ACT		CL1Contig57 - Set 4	OoR2	Forward	CAT GCA CTA ATC ACA TGG CT
		Probe 1	TGC CCA AAT AAG GAA CAG AAG GTC ATC AGA C				Probe	CAC CAT TCA GAC ACG AGA TCA CTG CA
		Reverse 1	TAA GTT ATT GGG CGG CAG TAG				Reverse	GAT CAG TTC ATG ATC AGT CAC AT
CL1Contig5410	Ov5410R	Forward	CAA CAA CAA CTG CTC CTT CTT T		CL1Contig92 - Set 1	OoR3	Forward	TCA TGC ACT GTT TAC GTG ACT A
		Probe	ACA CCA CAA TAA CCC ACC TTA TTA GGA CC				Probe	TCA ATG CAT GAT CAG CTA CGG CAC A
		Reverse	GGT TCC CAG TGT CGT GTT				Reverse	GTG CAT GAC AGC TAC ACA ATA AG
CL1Contig5908	Ov5908R	Forward	TGT GGA GTC TGA TTC TAT GGC		CL1Contig92 - Set 2	OoR4	Forward	CTG TTT ACG TGA CTA TCA TGC G
		Probe	TGC GCA TGT TGT ACC TGA GTG GTA				Probe	TCA ATG CAT GAT CAG CTA CGG CAC A
		Reverse	CCC AAT AAC TTA CTA GGA ACA GAA C				Reverse	GAC AGC TAC ACA CAA TAA GTG CAT AA
CL2Contig21	Ov21R	Forward	TCG CCG TGT AAA TGT GGA A		CL1Contig175 - Set 2	OoR5	Forward	CAC TGA TCA CGT GTC TGT TCA T
		Probe	ACG GGT ACA TAC ATT CGA ATT GGG TCC				Probe	CAG TCA CGG GAT CAG TGC ATA GGC
		Reverse	AAC TGA TGA CCT ATG ACC CTA ATC				Reverse	GTC AGT GCA TGA TAG CCA ACT
CL2Contig31	Ov31R	Forward 1	CGC CGT GTA AAT GTG GAA A		CL1Contig175 - Set 4	OoR6	Forward	CTG TTC ATG CAC TGA TCA CAT
		Probe 1	TCT TAG GAC CCA GTT TGA AGG TAC GT				Probe	TCA TGC ACT GAT CAC CTG ACT GCC
		Reverse 1	TGC TTA ATA ACT GAT GAC CTA TGA C				Reverse	AGT ACA TTA TCA GTC ACG GGA T
CL3Contig13	Ov13R	Forward	TTT GAA TGA GAG GGT TAT TGT TTC C		CL1Contig212 - Set 1	OoR7	Forward	TCA GTG TAT GAT AGG CAG GTT ATG
		Probe	TGT TTA GTC CTT GAG CTT GTG TGG GT				Probe	TCA TGC ACT GAT CAC CTG GCT GAT
		Reverse	AGT ACG AAC ACC CAA TCA AGA A				Reverse	GCA CTG ATC ACG TCG CT
CL3Contig15	Ov15R	Forward	AAC TGA TGA CCT ATG ACC CTA ATC		CL1Contig212 - Set 2	OoR8	Forward	TAG GCA GGT TAT GAG TGC AT
		Probe	ACG GGT ACA TAC ATT CGA ATT GGG TCC				Probe	TCA TGC ACT GAT CAC CTG GCT GAT
		Reverse	TCG CCG TGT AAA TGT GGA A				Reverse	GCA CTG ATT ACG TGG ATA TCA T
CL3Contig16	Ov16R	Forward	ACG TAC CTT CAA ATT GAG TCC		CL1Contig210 - Set 1	OoR9	Forward	CAC GTG ACC AGT GCA TGA
		Probe	TGA ATT TCC ACA TTT ACA CGG CGA				Probe	ACT GAT CAT GTG ACT GCA CAG GCA
		Reverse	GGG TCA TAG GTC ATC AGT TAT TAG				Reverse	GCA CTT ATC ACC TGG CTA TCA
CL3Contig33	Ov33R	Forward	GAC TCA ATT TGA AGG CAC GTT AG		CL1Contig210 - Set 2	OoR10	Forward	GAT CAG CCA CGT GAC CAG
		Probe	TTT CCG GCG AAC AAC ACA GTT TGC				Probe	ACA CTG ATC ACG TGG CTA TCA TGC A
		Reverse	GGC GGA TTT CCA CAT TTA TAC C				Reverse	GAC TGC ACA GGC ACT GAT AA
CL3Contig36	Ov36R	Forward	GAG ATT AGG GTC ATA GGT CAT CAG		CL1Contig46 - Set 1	OoR11	Forward	TGG TCC GCA ACG TGA TTA G
		Probe	TCG CCG TGT AAA TGT GGA AAT TCA				Probe	TGC AGT GAT CAC GTG GCT GAT CAT
		Reverse	GTA CCT TCA AAC TGG GTC CTA A				Reverse	CTG ATC ATG CCC TGG TAA GG
CL3Contig54	Ov34R	Forward	ACG GTA CAT ATC CGC TTC TTG		CL1Contig46 - Set 2	OoR12	Forward	CAG TCA TGT TAT CAG TGC ATG G
		Probe	TGC AAA CTA CGC TGT TCA TCG GAA				Probe	ATC ATG CGC TAA TCA CGT TGC GGA
		Reverse	GCA GAT TTA TGC CGC GAT TT				Reverse	CTG GTA AGG TGG CTA TCA GTC
CL3Contig959	Ov959R	Forward	TCC TGG TAG GAG TTG GAC TT		CL1Contig188 - Set 2	OoR13	Forward	TGC AGT GAT CTG TTG GCT ATC
		Probe	TCC TCC TCT TAG GGT TGA AGG TCA				Probe	TCA GCC TCG TGA TCA GCG TAT GAT
		Reverse	TAG CAC CCA ACA AAG AAC CA				Reverse	AGG CAC GTG ATC AGT GAA TG
OvCL7	OvCL7	Forward	GAA TGT TTC TGC CCA GAG TTT C		CL1Contig188 - Set 4	OoR14	Forward	CGA GTT CAT GAT CAT ACG CTG A
		Probe	ATT TCG CTT CAA GCC ACA GCA GTC				Probe	CGT GAT CAG GCA CGT GAT CAG TGA A
		Reverse	TAG CTC CTT CTT TGT ATC ACC AAT				Reverse	GCA GGA TAG CCA CGT GAT
O-5S	O-5S	Forward	TGT TGT CCC GCT CAT GC		CL27Contig6 - Set 2	OoR15	Forward	GCA CTT ATC ACG TGG CTA TCA
		Probe	AGT TTC GAC TGC TGT GGC TTG AAG CG				Probe	TCA CAT GAT CAG CGC CAT TCT GTC A
		Reverse	GAG GTA ATT GAA TGT TTC TGC CC				Reverse	ATC AGT GCA TGG GCA GTC
O-150 New Set-1	O-150 New Set-1	Forward	CTG ATG ACC TGT GAC CCT AAT C		CL27Contig6 - Set 4	OoR16	Forward	CAT GAC AGA ATG GCG CTG AT
		Probe	ACG GGT ACA TAC ATT CGA ATT GGG TCC				Probe	TGC ATG ATA GCC TCA TGA TCA GCA CG
		Reverse	TCG CCG TGT AAA TGT GGA A				Reverse	ATG GGC AGT CCC GTG AT
O-150 New Set-2	O-150 New Set-2	Forward	GTA CCT TCA AAC TGG GTC CTA AG		CL1Contig82 - Set 4	OoR17	Forward	CAG TGC ATT ATC TGC AAA GTT GTT
		Probe	TCG CCG TGT AAA TGT GGA AAT TCA				Probe	ACA CTG ATC ACT TGA CTG ATC ATA CGC T
		Reverse	GGG TCA CAG GTC ATC AGT TAT T				Reverse	GCA CTG ATC ATG TGG CTG AT
O-150 New Set-3	O-150 New Set-3	Forward	AAC TGA TGA CCT ATG ACC CTA ATC		CL1Contig82 - Set 5	OoR18	Forward	ATC AGT GCA TGA ACA GCC A
		Probe	ACG GGT ACA TAC ATT CGA ATT GGG TCC				Probe	AGT GTA TGA TCA ACC ACG TGA TCA GTG C
		Reverse	TCG CCG TGT AAA TGT GGA A				Reverse	CTG ATC ATA CGC TAA CAA CTT TGC
O-150 New Set-4	O-150 New Set-4	Forward	ATT GAT GAC CTA TGA CCC TAA TCT C		CL1Contig22 - Set 1	OoR19	Forward	TGA TCA CGT GGC TAT CAT GTA A
		Probe	CCC AGT TTG AAG GTA CGT ACC CGT TT				Probe	ACG TGA TGA GTG TGT GAT CAG CCA
		Reverse	TCG CCG TGT AAA TGT GGA A				Reverse	GCA TGC ACA GTC ATT AGA TCA G
O-150 New Set-5	O-150 New Set-5	Forward	GTA CCT TCA AAC TGG GTC CTA A		CL1Contig22 - Set 3	OoR20	Forward	TGC ACT GAT TAC ATC ACT ATC CAT TC
		Probe	TCG CCG TGT AAA TGT GGA AAT TTC A				Probe	ATC CAG GTG ATC AGT GCA TGC ATG CAC A
		Reverse	GAG ATT AGG GTC ATA GGT CAT CAG				Reverse	AGT CAC GTG ATC CGT GTA TTA TC
					CL31Contig13 - Set 2	OoR21	Forward	GCA TAT TAA CAG GCA GGA ATC A
							Probe	TGT GTG ATT CCT GCC TGC ACA TCT
							Reverse	GCT TGA CAA TTG CCA GAT GAG
					CL31Contig13 - Set 3	OoR22	Forward	GCT GGC AAA TTT CAA GCA TAT TAA C
							Probe	TGT GTG ATT CCT GCC TGC ACA TCT
							Reverse	GTG ATT CCT GCC TGC TCA T
